# Evaluating Non-Negative Matrix Underapproximation for the Analysis of Long Echo Time Magnetic Resonance Spectroscopy Data in Human Brain Tumors

**DOI:** 10.1101/2025.06.13.25329582

**Authors:** Gulnur Ungan, Alfredo Vellido, Margarida Julià-Sapé

**Affiliations:** Athinoula A. Martinos Center for Biomedical Imaging, Department of Radiology, Massachusetts General Hospital, Boston, Harvard Medical School, Boston, MA, USA; Centro de Investigación Biomédica en Red (CIBER), Spain; Departament de Bioquímica i Biologia Molecular and Institut de Biotecnologia i Biomedicina (IBB), Universitat Autònoma de Barcelona (UAB), Spain; IDEAI-UPC Research Center, UPC BarcelonaTech, Spain

**Keywords:** Magnetic Resonance Spectroscopy, Brain Tumors, Non-Negative Matrix Factorization, Non-Negative Matrix Underapproximation, Spectral Decomposition, Tumor Classification, Long Echo MRS

## Abstract

Magnetic Resonance Spectroscopy (MRS) provides metabolic profiles for brain tumor classification but its use for analytical purposes is hindered by spectral variability and data sparsity. This study compares the performance of several Non-Negative Matrix Underapproximation (NMU) methods, namely Sparse NMU (S-NMU), Global NMU (G-NMU), and Recursive NMU (R-NMU) to that of Convex Non-Negative Matrix Factorization (C-NMF) for the purpose of feature extraction from for Long Echo (LE) MRS. Using a multicenter dataset, such performance in the task of classifying several tumor types was evaluated using Balanced Error Rate (BER), ANOVA, and post-hoc statistical tests. Results show that C-NMF consistently outperforms NMU in LE-MRS, achieving the lowest BER, particularly in distinguishing high-grade from low-grade tumors. While NMU methods excel in localized spectral decomposition, their advantages, previously demonstrated in short-echo MRS, are less pronounced in LE-MRS. These findings establish C-NMF as the most effective method for spectral feature extraction in LE-MRS-based tumor classification.
