## Supplementary Materials 2 for "Evaluating Non-Negative Matrix Underapproximation for the Analysis of Long Echo Time Magnetic Resonance Spectroscopy Data in Human Brain Tumors"

### Sheet: Sheet1
Classification task	Class1	Class2	Class3	Method	Number of Sources	Test-AUC Class1	Test-AUC C1 95% CI	Test-AUC Class2	Test-AUC C2 95% CI	Test-AUC Class3	Test-AUC Class3 95% CI	Test-BER	Test-BER 95% CI	Test-Accuracy Class1	Test-Accuracy C1 95%CI	Test-Accuracy Class2	Test-Accuracy C2 95% CI	Test-Acucracy Class3	Test- Accuracy C3 95% CI	Train-AUC Class1	Train-AUC C1 95% CI	Train-AUC Class2	Train-AUC C2 95% CI	Train-AUC Class3	Train-AUC Class3 95% CI	Train-BER	Train-BER 95% CI	Train-Accuracy Class1	Train-Accuracy C1 95%CI	Train-Accuracy Class2	Train-Accuracy C2 95% CI	Train-Acucracy Class3	Train-Accuracy C3 95% CI
Problem 1	A2	ME	NO	C-NMF	3	0.982	0.021	0.961	0.021	0.997	0.022	0.056	0.05	1.000	0.022	0.839	0.020	1.000	0.022	0.985	0.087	0.976	0.086	1.000	0.087	0.048	0.087	1.000	0.087	0.855	0.081	1.000	0.087
Problem 1	A2	ME	NO	C-NMF	4	0.975	0.024	0.979	0.024	1.000	0.024	0.067	0.005	1.000	0.024	0.806	0.022	1.000	0.024	0.997	0.087	0.997	0.023	1.000	0.0123	0.048	0.023	1.000	0.087	0.855	0.081	1.000	0.087
Problem 1	A2	ME	NO	C-NMF	5	0.977	0.023	0.981	0.023	1.000	0.024	0.022	0.004	1.000	0.024	0.935	0.023	1.000	0.023	0.994	0.023	0.995	0.087	1.000	0.087	0.024	0.012	1.000	0.087	0.927	0.084	1.000	0.087
Problem 1	A2	ME	NO	C-NMF	6	0.974	0.023	0.978	0.023	1.000	0.023	0.076	0.005	0.900	0.023	0.871	0.022	1.000	0.024	0.996	0.087	0.996	0.023	1.000	0.087	0.041	0.024	0.950	0.085	0.927	0.084	1.000	0.087
Problem 1	A2	ME	NO	C-NMF	7	0.998	0.024	0.998	0.023	1.000	0.024	0.022	0.002	1.000	0.023	0.935	0.023	1.000	0.024	1.000	0.087	1.000	0.023	1.000	0.012	0.008	0.013	1.000	0.087	0.976	0.023	1.000	0.087
Problem 1	A2	ME	NO	C-NMF	8	0.996	0.012	0.996	0.023	1.000	0.023	0.022	0.003	1.000	0.024	0.935	0.044	1.000	0.024	1.000	0.087	1.000	0.087	1.000	0.087	0.016	0.013	1.00	0.087	0.952	0.023	1.000	0.087
Problem 1	A2	NO	ME	G-NMU	3	0.947	0.023	1.000	0.032	0.955	0.023	0.056	0.005	1.000	0.024	1.000	0.045	0.839	0.021	0.979	0.086	1.000	0.087	0.982	0.076	0.040	0.021	1.000	0.087	1.000	0.092	0.879	0.082
Problem 1	A2	NO	ME	G-NMU	4	0.943	0.023	1.000	0.024	0.952	0.023	0.067	0.006	1.000	0.024	1.000	0.020	0.806	0.022	0.986	0.087	1.000	0.076	0.988	0.087	0.059	0.023	1.000	0.087	1.000	0.086	0.900	0.079
Problem 1	A2	NO	ME	G-NMU	5	0.979	0.024	1.000	0.037	0.986	0.038	0.089	0.005	0.900	0.023	0.933	0.023	0.903	0.024	0.991	0.087	1.000	0.087	0.993	0.034	0.048	0.026	0.938	0.084	1.000	0.087	0.919	0.034
Problem 1	A2	NO	ME	G-NMU	6	0.982	0.021	1.000	0.034	0.985	0.012	0.050	0.003	0.950	0.023	1.000	0.034	0.903	0.023	0.998	0.034	1.000	0.087	0.998	0.034	0.013	0.020	1.000	0.034	1.000	0.034	0.960	0.085
Problem 1	A2	NO	ME	G-NMU	7	0.990	0.012	1.000	0.034	0.976	0.034	0.039	0.004	0.950	0.023	1.00	0.034	0.935	0.023	0.998	0.087	1.000	0.045	0.999	0.082	0.023	0.017	0.963	0.086	1.000	0.087	0.960	0.085
Problem 1	A2	NO	ME	G-NMU	8	0.973	0.023	1.000	0.012	0.977	0.039	0.056	0.004	0.900	0.023	1.000	0.023	0.935	0.023	0.998	0.087	1.000	0.012	0.998	0.023	0.029	0.021	0.963	0.086	1.000	0.087	0.952	0.085
Problem 1	A2	NO	ME	R-NMU	3	0.958	0.023	1.000	0.024	0.967	0.034	0.056	0.006	1.000	0.034	1.000	0.034	0.839	0.022	0.985	0.087	1.000	0.053	0.989	0.076	0.059	0.021	1.000	0.045	1.000	0.087	0.823	0.079
Problem 1	A2	NO	ME	R-NMU	4	0.954	0.023	1.000	0.023	0.961	0.023	0.056	0.006	1.000	0.037	1.000	0.023	0.839	0.021	0.986	0.086	1.000	0.076	0.988	0.087	0.065	0.021	0.975	0.086	1.000	0.087	0.931	0.080
Problem 1	A2	NO	ME	R-NMU	5	0.984	0.023	1.000	0.028	0.987	0.087	0.033	0.003	1.000	0.024	1.000	0.034	0.903	0.045	0.999	0.087	1.000	0.076	1.000	0.087	0.015	0.006	1.000	0.012	1.000	0.034	0.952	0.085
Problem 1	A2	NO	ME	R-NMU	6	0.986	0.012	1.000	0.023	0.988	0.034	0.033	0.001	1.000	0.024	1.000	0.0334	0.903	0.023	0.999	0.034	1.000	0.023	0.999	0.034	0.003	0.016	1.000	0.034	1.000	0.034	0.992	0.032
Problem 1	A2	NO	ME	R-NMU	7	0.986	0.012	1.000	0.024	0.988	0.038	0.033	0.001	1.000	0.024	1.000	0.034	0.903	0.023	0.999	0.087	1.000	0.076	0.999	0.012	0.003	0.016	1.000	0.087	1.000	0.065	0.992	0.023
Problem 1	A2	NO	ME	R-NMU	8	0.979	0.024	1.000	0.023	0.982	0.024	0.044	0.003	1.000	0.082	1.000	0.087	0.960	0.085	1.000	0.087	1.000	0.087	1.000	0.087	0.013	0.018	1.000	0.076	1.000	0.076	0.960	0.085
Problem 1	A2	NO	ME	S-NMU	3	0.991	0.034	1.000	0.045	0.992	0.024	0.065	0.005	1.000	0.024	1.000	0.045	0.806	0.021	0.992	0.087	1.000	0.081	0.993	0.076	0.046	0.022	1.000	0.087	1.000	0.078	0.863	0.081
Problem 1	A2	NO	ME	S-NMU	4	0.989	0.024	1.000	0.043	0.990	0.024	0.054	0.005	1.000	0.024	1.000	0.028	0.839	0.022	0.998	0.087	1.000	0.056	0.998	0.087	0.038	0.020	1.000	0.087	1.000	0.123	0.887	0.082
Problem 1	A2	NO	ME	S-NMU	5	0.977	0.024	1.000	0.043	0.980	0.034	0.052	0.005	1.000	0.023	1.000	0.034	0.839	0.034	0.998	0.087	1.000	0.023	0.998	0.092	0.042	0.020	1.000	0.023	1.000	0.087	0.871	0.023
Problem 1	A2	NO	ME	S-NMU	6	0.973	0.023	1.00	0.034	0.976	0.012	0.052	0.005	1.000	0.024	1.000	0.042	0.839	0.042	0.997	0.087	1.000	0.076	0.998	0.034	0.030	0.020	1.000	0.087	1.000	0.083	0.879	0.021
Problem 1	A2	NO	ME	S-NMU	7	0.973	0.023	1.000	0.045	0.976	0.012	0.052	0.005	1.000	0.028	1.000	0.034	0.839	0.038	0.997	0.087	1.000	0.092	0.998	0.033	0.040	0.020	1.000	0.034	1.000	0.042	0.869	0.082
Problem 1	A2	NO	ME	S-NMU	8	0.986	0.012	1.000	0.024	0.988	0.023	0.033	0.002	1.000	0.024	1.000	0.024	0.903	0.091	1.000	0.087	1.000	0.023	1.000	0.016	0.008	0.016	1.000	0.023	1.000	0.026	0.976	0.086
Problem 2	A2	GL	NO	C-NMF	3	0.887	0.017	0.923	0.012	1.000	0.023	0.138	0.007	0.650	0.015	0.936	0.012	1.000	0.018	0.940	0.085	0.959	.085	1.000	0.034	0.151	0.033	0.613	0.068	0.936	0.084	1.000	0.087
Problem 2	A2	GL	NO	C-NMF	4	0.920	0.012	0.945	0.013	1.000	0.023	0.109	0.006	0.750	0.023	0.923	0.003	1.000	0.018	0.952	0.085	0.967	0.086	1.000	0.087	0.094	0.029	0.775	0.077	0.942	0.085	1.000	0.083
Problem 2	A2	GL	NO	C-NMF	5	0.941	0.012	0.960	0.023	1.000	0.018	0.080	0.017	0.9190	0.018	0.910	0.023	1.000	0.018	0.966	0.009	0.977	0.023	1.000	0.087	0.069	0.025	0.850	0.080	0.942	0.085	1.000	0.087
Problem 2	A2	GL	NO	C-NMF	6	0.933	0.012	0.955	0.023	1.000	0.018	0.059	0.004	0.900	0.017	0.923	0.023	1.000	0.018	0.976	0.086	0.984	0.087	1.000	0.087	0.049	0.021	0.9000	0.083	0.952	0.012	1.000	0.087
Problem 2	A2	GL	NO	C-NMF	7	0.930	0.012	0.952	0.018	1.000	0.018	0.122	0.006	0.750	0.016	0.885	0.017	1.000	0.018	0.960	0.085	0.973	0.086	1.000	0.087	0.104	0.031	0.750	0.076	0.939	0.085	1.000	0.087
Problem 2	A2	GL	NO	C-NMF	8	0.924	0.018	0.948	0.012	1.000	0.018	0.071	0.004	0.850	0.017	0.936	0.012	1.000	0.018	0.981	0.086	0.987	0.087	1.000	0.087	0.059	0.023	0.850	0.080	0.974	0.086	1.000	0.087
Problem 2	A2	NO	GL	G-NMU	3	0.861	0.082	0.999	0.016	0.921	0.014	0.160	0.008	0.650	0.015	0.933	0.017	0.936	0.018	0.905	0.083	0.999	0.016	0.949	0.012	0.180	0.035	0.588	0.067	0.933	0.076	0.939	0.085
Problem 2	A2	NO	GL	G-NMU	4	0.892	0.012	1.000	0.018	0.932	0.062	0.100	0.006	0.80	0.016	0.933	0.065	0.936	0.018	0.936	0.084	1.00	0.087	0.960	0.043	0.098	0.029	0.838	0.080	0.933	0.084	0.936	0.021
Problem 2	A2	NO	GL	G-NMU	5	0.903	0.013	1.000	0.018	0.934	0.034	0.118	0.006	0.750	0.016	1.00	0.018	0.897	0.012	0.941	0.085	1.000	0.087	0.960	0.076	0.093	0.030	0.800	0.078	1.0	0.087	0.920	0.084
Problem 2	A2	NO	GL	G-NMU	6	0.930	0.012	1.000	0.018	0.954	0.023	0.127	0.005	0.750	0.016	0.933	0.012	0.936	0.024	0.960	0.085	1.000	0.087	0.936	0.012	0.089	0.031	0.787	0.077	1.00	0.072	0.946	0.085
Problem 2	A2	NO	GL	G-NMU	7	0.920	0.018	1.000	0.034	0.952	0.012	0.080	0.005	0.850	0.034	1.000	0.012	0.910	0.018	0.961	0.086	1.000	0.087	0.974	0.086	0.081	0.025	0.825	0.079	1.000	0.087	0.933	0.084
Problem 2	A2	NO	GL	G-NMU	8	0.927	0.034	1.000	0.035	0.951	0.023	0.084	0.005	0.850	0.035	1.000	0.042	0.897	0.017	0.963	0.086	1.00	0.072	0.975	0.017	0.076	0.025	0.850	0.080	1.00	0.087	0.923	0.084
Problem 2	A2	NO	GL	R-NMU	3	0.883	0.023	1.0	0.019	0.927	0.087	0.252	0.009	0.350	0.011	0.933	0.076	0.962	0.015	0.916	0.084	1.0	0.065	0.945	0.012	0.234	0.044	0.350	0.042	0.983	0.086	0.965	0.012
Problem 2	A2	NO	GL	R-NMU	4	0.951	0.019	1.000	0.016	0.974	0.032	0.161	0.006	0.650	0.015	0.933	0.043	0.936	0.023	0.970	0.086	1.000	0.012	0.981	0.065	0.108	0.035	0.762	0.076	0.967	0.086	0.946	0.087
Problem 2	A2	NO	GL	R-NMU	5	0.933	0.012	0.999	0.018	0.961	0.12	0.106	0.006	0.80	0.016	0.933	0.045	0.949	0.004	0.966	0.071	1.00	0.087	0.978	0.056	0.095	0.029	0.800	0.078	0.967	0.086	0.949	0.085
Problem 2	A2	NO	GL	R-NMU	6	0.931	0.019	0.999	0.013	0.959	0.025	0.123	0.006	0.750	0.038	0.933	0.038	0.949	0.013	0.965	0.086	0.978	0.023	1.000	0.032	0.096	0.031	0.800	0.078	0.800	0.078	0.946	0.085
Problem 2	A2	NO	GL	R-NMU	7	0.954	0.023	1.000	0.023	0.969	0.023	0.105	0.004	0.750	0.016	1.000	0.034	0.936	0.034	0.976	0.087	1.000	0.065	0.984	0.045	0.056	0.028	0.875	0.032	1.000	0.087	0.958	0.045
Problem 2	A2	NO	GL	R-NMU	8	0.924	0.017	0.999	0.028	0.955	0.018	0.139	0.006	0.700	0.015	0.933	0.019	0.949	0.012	0.966	0.086	1.000	0.092	0.979	0.086	0.091	0.033	0.812	0.079	0.976	0.072	0.949	0.085
Problem 2	A2	NO	GL	S-NMU	3	0.918	0.012	1.0	0.065	0.944	0.013	0.230	0.009	0.350	0.011	1.0	0.021	0.962	0.012	0.934	0.084	1.0	0.087	0.955	0.085	0.228	0.042	0.350	0.052	1.0	0.054	0.965	0.009
Problem 2	A2	NO	GL	S-NMU	4	0.939	0.076	1.000	0.018	0.959	0.023	0.109	0.006	0.750	0.013	1.000	0.034	0.923	0.045	0.956	0.085	1.000	0.067	0.970	0.023	0.099	0.029	0.775	0.077	1.00	0.034	0.929	0.065
Problem 2	A2	NO	GL	S-NMU	5	0.937	0.012	1.000	0.034	0.957	0.023	0.118	0.003	0.750	0.013	1.00	0.034	0.897	0.031	0.957	0.085	1.000	0.065	0.971	0.035	0.113	0.030	0.725	0.074	1.00	0.054	0.936	0.076
Problem 2	A2	NO	GL	S-NMU	6	0.905	0.017	1.000	0.018	0.939	0.027	0.160	0.006	0.650	0.015	0.933	0.012	0.936	0.014	0.958	0.085	1.000	0.087	0.972	0.086	0.104	0.035	0.725	0.074	1.000	0.087	0.962	0.085
Problem 2	A2	NO	GL	S-NMU	7	0.905	0.017	1.000	0.018	0.939	0.027	0.160	0.006	0.650	0.015	0.933	0.012	0.936	0.014	0.958	0.085	1.000	0.087	0.972	0.086	0.104	0.035	0.725	0.074	1.000	0.087	0.962	0.085
Problem 2	A2	NO	GL	S-NMU	8	0.926	0.018	1.000	0.014	0.952	0.013	0.144	0.006	0.700	0.015	0.933	0.019	0.936	0.014	0.967	0.032	1.000	0.086	0.978	0.073	0.096	0.033	0.750	0.076	1.000	0.054	0.962	0.073
Problem 3	A2	MM	NO	C-NMF	3	0.968	0.020	0.977	0.020	1.000	0.021	0.052	0.005	0.9000	0.032	0.945	0.023	1.000	0.021	0.981	0.086	0.986	0.023	1.000	0.087	0.047	0.020	0.900	0.082	0.959	0.023	1.000	0.087
Problem 3	A2	MM	NO	C-NMF	4	0.969	0.020	0.978	0.012	1.000	0.021	0.064	0.004	0.9000	0.020	0.909	0.020	1.000	0.021	0.985	0.087	0.989	0.087	1.000	0.087	0.043	0.022	0.912	0.083	0.959	0.023	1.000	0.087
Problem 3	A2	MM	NO	C-NMF	5	0.963	0.020	0.973	0.021	1.000	0.021	0.085	0.005	0.800	0.018	0.945	0.020	1.000	0.021	0.986	0.087	0.990	0.092	1.000	0.081	0.064	0.026	0.825	0.079	0.982	0.023	1.000	0.087
Problem 3	A2	MM	NO	C-NMF	6	0.977	0.020	0.983	0.020	1.00	0.021	0.068	0.023	0.850	0.019	0.945	0.020	1.000	0.021	0.995	0.087	0.996	0.023	1.000	0.012	0.025	0.023	0.924	0.084	1.000	0.087	1.000	0.087
Problem 3	A2	MM	NO	C-NMF	7	0.978	0.020	0.984	0.020	1.000	0.021	0.062	0.003	0.850	0.019	0.964	0.020	1.000	0.021	0.996	0.087	0.997	0.087	1.000	0.087	0.021	0.022	0.938	0.084	1.000	0.087	1.000	0.087
Problem 3	A2	MM	NO	C-NMF	8	0.970	0.023	0.978	0.021	1.000	0.021	0.068	0.003	0.850	0.023	0.945	0.021	1.00	0.023	0.997	0.032	0.998	0.034	1.000	0.087	0.017	0.023	0.950	0.085	1.000	0.087	1.000	0.087
Problem 3	A2	NO	MM	G-NMU	3	0.884	0.019	1.00	0.021	0.917	.020	0.147	0.008	0.650	0.017	1.000	0.021	0.909	0.020	0.912	0.083	1.000	0.087	0.937	0.084	0.137	0.034	0.662	0.071	1.000	0.076	0.927	0.084
Problem 3	A2	NO	MM	G-NMU	4	0.949	0.012	1.000	0.018	0.966	0.038	0.119	0.006	0.800	0.018	0.933	0.020	0.909	0.023	0.968	0.086	1.000	0.023	0.979	0.093	0.096	0.030	0.838	0.080	0.933	0.034	0.941	0.034
Problem 3	A2	NO	MM	G-NMU	5	0.956	0.020	0.999	0.021	0.978	0.020	0.130	0.007	0.750	0.018	0.933	0.020	0.927	0.020	0.973	0.086	1.000	0.087	0.986	0.087	0.104	0.032	0.812	0.079	0.933	0.084	0.941	0.085
Problem 3	A2	NO	MM	G-NMU	6	0.958	0.020	1.000	0.021	0.976	0.020	0.108	0.006	0.750	0.018	1.000	0.021	0.927	0.020	0.982	0.086	1.000	0.087	0.987	0.023	0.075	0.029	0.838	0.080	1.000	0.087	0.936	0.084
Problem 3	A2	NO	MM	G-NMU	7	0.952	0.020	1.000	0.021	0.969	0.020	0.130	0.006	0.750	0.018	0.933	0.020	0.927	0.020	0.985	0.087	1.000	0.087	0.990	0.021	0.072	0.032	0.838	0.086	0.983	0.021	0.964	0.022
Problem 3	A2	NO	MM	G-NMU	8	0.961	0.020	1.000	0.021	0.972	0.021	0.097	0.005	0.800	0.018	1.000	0.021	0.909	0.020	0.986	0.087	1.000	0.086	0.990	0.021	0.061	0.027	0.863	0.081	1.000	0.087	0.955	0.085
Problem 3	A2	NO	MM	R-NMU	3	0.872	0.019	1.00	0.023	0.917	0.020	0.180	0.008	0.600	0.019	0.933	0.020	0.927	0.068	0.910	0.083	1.00	0.086	0.942	0.023	0.154	0.037	0.637	0.070	0.933	0.084	0.923	0.084
Problem 3	A2	NO	MM	R-NMU	4	0.889	0.019	1.000	0.023	0.929	0.020	0.180	0.008	0.600	0.016	0.933	0.020	0.927	0.023	0.917	0.084	1.000	0.087	0.946	0.085	0.159	0.037	0.662	0.071	0.933	0.084	0.927	0.084
Problem 3	A2	NO	MM	R-NMU	5	0.898	0.019	1.000	0.021	0.926	0.023	0.124	0.007	0.700	0.017	1.000	0.021	0.927	0.020	0.931	0.084	1.000	0.087	0.950	0.085	0.125	0.031	0.675	0.072	1.000	0.076	0.950	0.085
Problem 3	A2	NO	MM	R-NMU	6	0.956	0.020	1.000	0.021	0.968	0.020	0.097	0.006	0.800	0.018	1.000	0.021	0.909	0.020	0.979	0.086	1.000	0.087	0.985	0.087	0.080	0.027	0.825	0.079	1.000	0.087	0.936	0.084
Problem 3	A2	NO	MM	R-NMU	7	0.926	0.020	1.000	0.021	0.946	0.020	0.102	0.007	0.750	0.074	1.000	0.021	0.945	0.020	0.954	0.085	1.000	0.065	0.966	0.076	0.107	0.028	0.725	0.074	1.000	0.087	0.955	0.085
Problem 3	A2	NO	MM	R-NMU	8	0.979	0.020	1.000	0.023	0.985	0.039	0.102	0.005	0.750	0.018	1.000	0.021	0.945	0.034	0.990	0.087	1.000	0.087	0.992	0.083	0.066	0.028	0.825	0.079	1.000	0.028	0.977	0.076
Problem 3	A2	NO	MM	S-NMU	3	0.949	0.020	1.000	0.034	0.963	0.021	0.118	0.007	0.700	0.023	1.000	0.032	0.945	0.020	0.964	0.023	1.000	0.087	0.974	0.086	0.110	0.030	0.700	0.073	1.000	0.045	0.955	0.085
Problem 3	A2	NO	MM	S-NMU	4	0.960	0.020	1.000	0.023	0.971	0.034	0.102	0.007	0.750	0.018	1.000	0.021	0.945	0.028	0.973	0.086	1.000	0.087	0.980	0.032	0.100	0.028	0.750	0.076	1.000	0.087	0.950	0.023
Problem 3	A2	NO	MM	S-NMU	5	0.969	0.020	1.000	0.023	0.978	0.021	0.062	0.009	0.850	0.021	1.000	0.019	0.964	0.086	0.980	0.086	1.000	0.023	0.986	0.027	0.062	0.022	0.850	0.012	1.000	0.087	0.989	0.067
Problem 3	A2	NO	MM	S-NMU	6	0.970	0.020	1.000	0.023	0.979	0.020	0.062	0.005	0.850	0.019	1.000	0.021	0.964	0.020	0.982	0.086	1.000	0.087	0.987	0.020	0.062	0.022	0.850	0.080	1.000	0.087	0.964	0.086
Problem 3	A2	NO	MM	S-NMU	7	0.952	0.032	1.000	0.021	0.966	0.021	0.079	0.021	0.800	0.018	1.000	0.021	0.964	0.034	0.985	0.087	0.999	0.087	0.989	0.087	0.066	0.025	0.838	0.080	1.000	0.087	0.964	0.076
Problem 3	A2	NO	MM	S-NMU	8	0.941	0.020	0.999	0.021	0.966	0.023	0.095	0.005	0.800	0.018	0.933	0.020	0.982	0.037	0.985	0.087	1.000	0.067	0.989	0.023	0.065	0.027	0.838	0.080	1.000	0.034	0.968	0.034
Problem 4	A2	AGG	NO	C-NMF	4	0.927	0.012	0.953	0.017	1.000	0.012	0.102	0.005	0.750	0.023	0.945	0.012	1.000	0.016	0.954	0.085	0.970	0.023	1.000	0.013	0.083	0.028	0.800	0.043	0.952	0.034	1.000	0.034
Problem 4	A2	AGG	NO	C-NMF	5	0.966	0.012	0.978	0.023	1.000	0.014	0.058	0.002	0.900	0.092	0.927	0.034	1.000	0.016	0.978	0.045	0.985	0.034	1.000	0.045	0.057	0.021	0.887	0.034	0.943	0.085	1.000	0.034
Problem 4	A2	AGG	NO	C-NMF	6	0.964	0.012	0.976	0.025	1.000	0.024	0.055	0.004	0.900	0.012	0.936	0.016	1.000	0.014	0.977	0.086	0.985	0.023	1.000	0.034	0.056	0.020	0.887	0.023	0.945	0.023	1.000	0.087
Problem 4	A2	AGG	NO	C-NMF	7	0.967	0.016	0.978	0.023	1.000	0.012	0.068	0.023	0.850	0.023	0.945	0.012	1.000	0.013	0.981	0.086	0.988	0.012	1.000	0.087	0.046	0.023	0.9000	0.083	0.961	0.086	1.000	0.077
Problem 4	A2	AGG	NO	C-NMF	8	0.940	0.012	0.961	0.012	1.000	0.012	0.058	0.005	0.900	0.015	0.927	0.016	1.000	0.016	0.981	0.086	0.988	0.012	1.000	0.087	0.046	0.021	0.900	0.083	0.961	0.086	1.000	0.077
Problem 4	A2	NO	AGG	G-NMU	4	0.885	0.015	1.0	0.016	0.931	0.016	0.152	0.006	0.60	0.013	1.0	0.016	0.945	0.016	0.926	0.084	1.0	0.087	0.955	0.085	0.134	0.034	0.65	0.070	1.0	0.087	0.947	0.085
Problem 4	A2	NO	AGG	G-NMU	5	0.949	0.016	1.0	0.016	0.967	0.016	0.105	0.005	0.750	0.014	1.0	0.016	0.936	0.016	0.963	0.086	1.0	0.086	0.976	0.086	0.107	0.028	0.738	0.075	1.0	0.087	0.943	0.085
Problem 4	A2	NO	AGG	G-NMU	6	0.929	0.016	1.0	0.016	0.954	0.018	0.091	0.005	0.80	0.015	1.0	0.016	0.927	0.016	0.952	0.085	1.0	0.088	0.969	0.086	0.099	0.026	0.762	0.076	1.0	0.087	0.940	0.085
Problem 4	A2	NO	AGG	G-NMU	7	0.941	0.016	1.0	0.012	0.965	0.016	0.094	0.005	0.80	0.015	1.0	0.0087	0.917	0.016	0.961	0.086	1l0	0.087	0.976	0.086	0.084	0.027	0.812	0.079	1.0	0.082	0.936	0.084
Problem 4	A2	NO	AGG	G-NMU	8	0.940	0.016	1.0	0.012	0.964	0.016	0.174	0.006	0.60	0.013	0.933	0.016	0.945	0.016	0.966	0.086	1.0	0.087	0.980	0.086	0.134	0.037	0.713	0.074	0.933	0.084	0.952	0.085
Problem 4	A2	NO	AGG	R-NMU	4	0.897	0.015	1.0	0.016	0.935	0.016	0.229	0.008	0.350	00.010	1.0	0.016	0.963	0.016	0.926	0.084	1.000	0.087	0.952	0.085	0.218	0.047	0.375	0.054	1.0	0.087	0.970	0.086
Problem 4	A2	NO	AGG	R-NMU	5	0.898	0.015	1.0	0.016	0.935	0.016	0.229	0.008	0.350	0.010	1.0	0.016	0.963	0.016	0.926	0.084	1.0	0.087	0.952	0.085	0.218	0.042	0.375	0.054	1.0	0.087	0.970	0.086
Problem 4	A2	NO	AGG	R-NMU	6	0.927	0.016	1.0	0.016	0.952	0.012	0.182	0.007	0.50	0.012	1.0	0.018	1.0	0.016	0.954	0.016	0.949	0.085	1.0	0.087	0.165	0.037	0.55	0.065	1.0	0.087	0.96	0.085
Problem 4	A2	NO	AGG	R-NMU	7	0.930	0.016	1.0	0.016	0.956	0.016	0.185	0.007	0.50	0.012	1.0	0.016	0.945	0.016	0.951	0.085	1.0	0.087	0.968	0.968	0.160	0.038	0.562	0.066	1.0	0.087	0.956	0.085
Problem 4	A2	NO	AGG	R-NMU	8	0.917	0.016	1.0	0.014	0.951	0.016	0.191	0.007	0.550	0.012	0.933	0.016	0.945	0.016	0.948	0.085	1.0	0.087	0.966	0.086	0.171	0.038	0.525	0.063	1.0	0.087	0.961	0.086
Problem 4	A2	NO	AGG	S-NMU	4	0.913	0.016	1.0	0.016	0.943	0.016	0.243	0.008	0.30	0.009	1.0	0.016	0.972	0.016	0.935	0.084	1.0	0.087	0.957	0.085	0.238	0.043	0.312	0.09	1.0	0.087	0.975	0.086
Problem 4	A2	NO	AGG	S-NMU	5	0.898	0.015	1.0	0.016	0.934	0.008	0.226	0.008	0.350	0.010	1.0	0.016	0.972	0.016	0.933	0.084	1.0	0.087	0.956	0.085	0.242	0.042	0.30	0.048	1.0	0.087	0.975	0.086
Problem 4	A2	NO	AGG	S-NMU	6	0.941	0.014	1.0	0.012	0.962	0.016	0.155	0.006	0.60	0.013	1.0	0.016	0.936	0.016	0.960	0.085	1.0	0.087	0.974	0.086	0.135	0.034	0.637	0.070	1.0	0.070	0.956	0.085
Problem 4	A2	NO	AGG	S-NMU	7	0.926	0.016	1.0	0.016	0.952	0.016	0.183	0.006	0.550	0.012	1.0	0.016	0.899	0.015	0.956	0.085	1.0	0.087	0.972	0.086	0.139	0.038	0.650	0.070	1.0	0.087	0.933	0.084
Problem 4	A2	NO	AGG	S-NMU	8	0.933	0.016	1.0	0.016	0.956	0.016	0.155	0.006	0.60	0.013	1.0	0.016	0.936	0.016	0.959	0.085	1.0	0.087	0.973	0.086	0.129	0.034	0.662	0.071	1.0	0.087	0.950	0.085
Problem 5	A2	AGG	MM	C-NMF	4	0.962	0.014	0.884	0.015	0.892	0.092	0.183	0.006	0.900	0.012	0.789	0.023	0.764	0.034	0.974	0.086	0.906	0.083	0.915	0.023	0.170	0.037	0.887	0.023	0.789	0.023	0.814	0.079
Problem 5	A2	AGG	MM	C-NMF	5	0.962	0.014	0.872	0.012	0.9030	0.003	0.219	0.006	0.800	0.013	0.761	0.023	0.782	0.012	0.973	0.076	0.895	0.013	0.920	0.034	0.196	0.041	0.812	0.023	0.787	0.077	0.814	0.009
Problem 5	A2	AGG	MM	C-NMF	6	0.962	0.012	0.889	0.023	0.913	0.023	0.204	0.006	0.800	0.012	0.752	0.045	0.836	0.018	0.975	0.085	0.917	0.012	0.937	0.023	0.165	0.053	0.850	0.034	0.796	0.024	0.859	0.024
Problem 5	A2	AGG	MM	C-NMF	7	0.971	0.023	0.902	0.012	0.929	0.034	0.168	0.034	0.850	0.034	0.862	0.034	0.782	0.034	0.980	0.003	0.927	0.034	0.948	0.034	0.145	0.045	0.875	0.034	0.862	0.034	0.827	0.079
Problem 5	A2	AGG	MM	C-NMF	8	0.971	0.023	0.902	0.012	0.929	0.034	0.168	0.034	0.850	0.034	0.862	0.034	0.782	0.034	0.980	0.003	0.927	0.034	0.948	0.034	0.145	0.045	0.875	0.034	0.862	0.034	0.827	0.079
Problem 5	A2	MM	AGG	G-NMU	4	0.941	0.014	0.886	0.013	0.888	0.004	0.207	0.014	0.800	0.013	0.818	0.012	0.761	0.023	0.955	0.085	0.902	0.082	0.905	0.043	0.184	0.040	0.812	0.079	0.832	0.080	0.803	0.078
Problem 5	A2	MM	AGG	G-NMU	5	0.948	0.012	0.894	0.021	0.883	0.002	0.242	0.007	0.750	0.012	0.764	0.013	0.761	0.002	0.963	0.086	0.913	0.083	0.905	0.098	0.203	0.043	0.800	0.078	0.782	0.077	0.810	0.079
Problem 5	A2	MM	AGG	G-NMU	6	0.950	0.014	0.915	0.012	0.893	0.012	0.238	0.006	0.750	0.012	0.782	0.012	0.752	0.012	0.963	0.086	0.933	0.083	0.915	0.081	0.195	0.043	0.775	0.077	0.827	0.079	0.812	0.012
Problem 5	A2	MM	AGG	G-NMU	7	0.955	0.012	0.937	0.012	0.902	0.014	0.213	0.007	0.700	0.012	0.836	0.023	0.968	0.086	0.951	0.082	0.951	0.012	0.920	0.012	0.192	0.040	0.700	0.072	0.845	0.080	0.835	0.089
Problem 5	A2	MM	AGG	G-NMU	8	0.962	0.014	0.925	0.023	0.909	0.048	0.208	0.006	0.750	0.012	0.800	0.045	0.826	0.045	0.973	0.086	0.944	0.085	0.930	0.012	0.185	0.040	0.775	0.077	0.836	0.090	0.820	0.080
Problem 5	A2	MM	AGG	R-NMU	4	0.920	0.012	0.890	0.006	0.878	0.013	0.216	0.007	0.800	0.012	0.782	0.029	0.771	0.012	0.938	0.084	0.903	0.082	0.895	0.012	0.209	0.041	0.787	0.077	0.809	0.079	0.775	0.082
Problem 5	A2	MM	AGG	R-NMU	5	0.941	0.012	0.930	0.002	0.903	0.009	0.182	0.006	0.800	0.012	0.782	0.002	0.872	0.013	0.957	0.085	0.941	0.082	0.918	0.002	0.177	0.037	0.787	0.077	0.800	0.012	0.881	0.002
Problem 5	A2	MM	AGG	R-NMU	6	0.979	0.014	0.937	0.012	0.921	0.015	0.173	0.006	0.800	0.012	0.800	0.008	0.881	0.014	0.966	0.086	0.951	0.087	0.934	0.012	0.156	0.036	0.838	0.090	0.814	0.079	0.881	0.082
Problem 5	A2	MM	AGG	R-NMU	7	0.954	0.023	0.933	0.013	0.918	0.034	0.176	0.006	0.800	0.013	0.800	0.034	0.872	0.002	0.966	0.086	0.950	0.083	0.935	0.092	0.164	0.037	0.838	0.080	0.786	0.077	0.883	0.012
Problem 5	A2	MM	AGG	R-NMU	8	0.956	0.012	0.932	0.013	0.919	0.098	0.164	0.009	0.800	0.012	0.818	0.023	0.890	0.034	0.967	0.002	0.950	0.002	0.936	0.003	0.164	0.006	0.800	0.003	0.818	0.038	0.805	0.078
Problem 5	A2	MM	AGG	S-NMU	4	0.942	0.012	0.900	0.012	0.873	0.012	0.188	0.006	0.800	0.012	0.873	0.012	0.882	0.011	0.958	0.085	0.910	0.083	0.884	0.012	0.194	0.038	0.787	0.077	0.864	0.081	0.768	0.001
Problem 5	A2	MM	AGG	S-NMU	5	0.939	0.012	0.894	0.001	0.869	0.002	0.201	0.006	0.800	0.012	0.855	0.012	0.743	0.009	0.955	0.085	0.910	0.083	0.888	0.082	0.179	0.039	0.838	0.012	0.864	0.028	0.761	0.076
Problem 5	A2	MM	AGG	S-NMU	6	0.942	0.912	0.903	0.001	0.886	0.012	0.189	0.006	0.800	0.012	0.873	0.009	0.761	0.012	0.961	0.012	0.917	0.021	0.904	0.002	0.161	0.038	0.850	0.080	0.882	0.091	0.784	0.077
Problem 5	A2	MM	AGG	S-NMU	7	0.947	0.013	0.897	0.014	0.881	0.023	0.192	0.006	0.800	0.012	0.873	0.023	0.752	0.012	0.965	0.086	0.917	0.084	0.912	0.034	0.168	0.037	0.838	0.080	0.877	0.082	0.782	0.019
Problem 5	A2	MM	AGG	S-NMU	8	0.983	0.012	0.921	0.012	0.900	0.009	0.105	0.006	0.800	0.012	0.800	0.034	0.844	0.023	0.971	0.086	0.942	0.034	0.927	0.087	0.154	0.038	0.838	0.009	0.827	0.034	0.874	0.082
